# Subcortical imaging-derived phenotypes are associated with the risk of Parkinson’s disease: A Mendelian Randomization Study

**DOI:** 10.1101/2024.09.24.24314275

**Authors:** Zhichun Chen, Jun Liu, Yong You

**Author notes:** **Correspondence to:** Jun Liu, Department of Neurology and Institute of Neurology, Ruijin Hospital affiliated to Shanghai Jiao Tong University School of Medicine, Shanghai, 200025, China., Yong You, Department of Neurology, The Second Affiliated Hospital of Hainan Medical University, Haikou, 570311, China.

## Abstract

**Background:** The abnormalities of subcortical structures, such as putamen and caudate, play a key role in the occurrence of Parkinson’s disease (PD); however, whether and how imaging-derived phenotypes (IDPs) in subcortical structures are causally associated with the risk of PD remain poorly understood.

**Methods:** The causal associations between subcortical IDPs from UK biobank and risk of PD were evaluated with bidirectional two-sample Mendelian randomization (MR) studies.

**Results:** Totally five subcortical IDPs were found to be causally associated with the risk of PD. Among these IDPs, IDP 168 (Global volume of subcortical gray matter, OR = 1.38 [1.16, 1.63], *P* = 1.82 x 10^−4^), IDP 214 (Right putamen volume, OR = 1.31 [1.15, 1.50], *P* = 7.71 x 10^−5^) and IDP 1441 (T2* signal in right caudate, OR = 1.21 [1.09, 1.35], *P* = 5.23 x 10^−4^) were found to be associated with increased risk of PD. In contrast, IDP 1358 (Mean intensity in right caudate, OR = 0.72 [0.62, 0.85), *P* = 6.77 x 10^−5^) and IDP 1344 (Mean intensity in left caudate, OR = 0.76 [0.65, 0.88], *P* = 3.23 x 10^−4^) were associated with reduced risk of PD.

**Conclusions:** The specific imaging features of the caudate and putamen are causally associated with altered risk of developing PD, thereby providing new insights into the development of novel predictive imaging biomarkers and therapies for PD patients.
