## Supplementary material for "Subcortical imaging-derived phenotypes are associated with the risk of Parkinson’s disease: A Mendelian Randomization Study": Table S1

### Sheet: Sheet1
Pheno	UKB ID	IDP short name
0011	25011	IDP T1 FIRST left thalamus volume
0012	25012	IDP T1 FIRST right thalamus volume
0013	25013	IDP T1 FIRST left caudate volume
0014	25014	IDP T1 FIRST right caudate volume
0015	25015	IDP T1 FIRST left putamen volume
0016	25016	IDP T1 FIRST right putamen volume
0017	25017	IDP T1 FIRST left pallidum volume
0018	25018	IDP T1 FIRST right pallidum volume
0168	26517	aseg global volume SubCortGray
0195	26558	aseg lh volume Thalamus-Proper
0196	26559	aseg lh volume Caudate
0197	26560	aseg lh volume Putamen
0198	26561	aseg lh volume Pallidum
0212	26589	aseg rh volume Thalamus-Proper
0213	26590	aseg rh volume Caudate
0214	26591	aseg rh volume Putamen
0215	26592	aseg rh volume Pallidum
0342	26719	Brainstem global volume Midbrain
1343	26542	aseg lh intensity Thalamus-Proper
1344	26543	aseg lh intensity Caudate
1345	26544	aseg lh intensity Putamen
1346	26545	aseg lh intensity Pallidum
1357	26573	aseg rh intensity Thalamus-Proper
1358	26574	aseg rh intensity Caudate
1359	26575	aseg rh intensity Putamen
1360	26576	aseg rh intensity Pallidum
1438	25026	IDP SWI T2star left thalamus
1439	25027	IDP SWI T2star right thalamus
1440	25028	IDP SWI T2star left caudate
1441	25029	IDP SWI T2star right caudate
1442	25030	IDP SWI T2star left putamen
1443	25031	IDP SWI T2star right putamen
1444	25032	IDP SWI T2star left pallidum
1445	25033	IDP SWI T2star right pallidum
